# LANTERN: Leveraging Local Ancestry Tracts to Enhance Rare-Variant Aggregate Association Testing

**DOI:** 10.64898/2026.04.24.26351693

**Authors:** Yu Wang, Bjoernar Tuftin, Laura M. Raffield, Bertha Hidalgo, Sarah L. Kerns, Andrew T. DeWan, Suzanne M. Leal, Paul L. Auer

## Abstract

Individuals with admixed ancestry comprise a significant proportion of populations of the Americas. Statistical methods have been developed to specifically leverage local ancestry inference to enhance the power and interpretability of genome-wide association studies in admixed populations. However, no such methods currently exist to test for rare-variant aggregate associations. Here we present LANTERN (Leveraging local ANcestry Tracts to Enhance Rare variaNt aggregate associations), a method that infers the alleles that lie on each ancestral haplotype and conducts rare-variant aggregate association testing in a generalized linear mixed model framework. Through simulation studies we demonstrated that LANTERN achieves proper control of Type 1 error while boosting power to detect associations when causal alleles predominately lie on one ancestral haplotype. Using data from a cohort of African American participants from the Jackson Heart Study, LANTERN identified two genes known to be involved in red-blood cell (RBC) biology when local ancestry information was incorporated. Specifically, a burden of rare alleles on European ancestral haplotypes in *EPO* was associated with both hemoglobin levels (HGB) and RBC counts, whereas a burden of rare alleles on African ancestral haplotypes in *EPB42* was associated with HGB and RBC. In summary, LANTERN (i) allows for the identification of ancestry-specific rare-variant associations; and (ii) enhances rare-variant association signals compared to an analysis that ignores local ancestry. LANTERN is implemented in R and is freely available on GitHub.
