## Supplementary Tables for "LANTERN: Leveraging Local Ancestry Tracts to Enhance Rare-Variant Aggregate Association Testing"

### Sheet: S1
Table S1: Summary of variants in the nine genes included in the Type 1 error and power simulations. Columns display the number of variants within each gene, the average square of pairwise correlation among the variants, and the average number of cumulative minor allele counts within each gene.
Gene	# of variants	Avg. R2	Avg. cMAC
RAMAC	12	4.26e-07	2.42
ANKRD63	17	7.03e-07	2.94
ISL2	10	7.61e-07	3.1
FOXB1	13	6.63e-07	3.15
LDHAL6B	20	1.02e-06	3.6
ODF3L1	10	1.27e-06	4.3
SPESP1	20	1.24e-06	4.6
OR4F6	20	0.00296	9.1
GOLGA6L9	11	0.00441	9.8

### Sheet: S2
Table S2: List of variants in the EPO gene that were included in the LANTERN test.
Chromosome	Position	rsIDs	Reference	Alternate	HGVS.Consequence	VEP.Annotation	gnomAD_EUR_AF	gnomAD_AFR_AF
7	100721654	rs766552442	G	A	p.Arg37Gln	missense_variant	0	6.154e-05
7	100721711	rs200154608	C	T	c.159+8C>T	splice_region_variant	0	0.0015
7	100722010	rs62483572	G	A	p.Asp70Asn	missense_variant	0.004611	0.0007395
7	100722667	rs137953994	G	A	p.Gly84Arg	missense_variant	0.000862	0.003
7	100722724	rs367645892	C	T	p.Arg103Trp	missense_variant	0	8.909e-06
7	100722758	rs11976235	C	T	p.Pro114Leu	missense_variant	0.0007412	0.005105
7	100722809	rs376551627	G	C	p.Ser131Thr	missense_variant	0.000863	0
7	100723003	rs370232752	C	T	p.Ala151Val	missense_variant	0.0001845	1.761e-05
7	100723110	rs368744075	G	T	p.Ala187Ser	missense_variant	0.0006768	0

### Sheet: S3
Table S3: List of variants in the EPB42 gene that were included in the LANTERN test.
Chromosome	Position	rsIDs	Reference	Alternate	HGVS.Consequence	VEP.Annotation	gnomAD_EUR_AF	gnomAD_AFR_AF
15	43206452	rs1028786643	T	A	p.Asn499Ile	missense_variant	0	4.00342e-05
15	43207393	rs115972761	G	A	p.Thr375Met	missense_variant	5.9321e-05	0.000253198
15	43208280	rs116484797	C	A	p.Gly342Val	missense_variant	0.000102542	2.6693e-05
15	43208280	rs116484797	C	T	p.Gly342Asp	missense_variant	0.00176864	0.000239846
15	43220731	rs138408996	A	T	p.Met32Lys	missense_variant	0	0.000149379
15	43216328	rs139202348	G	A	p.Arg46Cys	missense_variant	6.77937e-06	4.0047e-05
15	43216328	rs139202348	G	C	p.Arg46Gly	missense_variant	5.93194e-06	0
15	43216379	rs143575715	G	A	p.Arg29Trp	missense_variant	0.000236431	0.000106761
15	43208655	rs143974871	C	A	p.Gly318Val	missense_variant	5.08469e-06	0.00145248
15	43220756	rs144428415	G	A	p.Pro24Ser	missense_variant	0.0013368	0.00018796
15	43210408	rs146348439	C	T	p.Arg194His	missense_variant	1.27121e-05	0.0016126
15	43211502	rs146473183	G	A	p.Arg155Cys	missense_variant	3.39065e-06	8.00833e-05
15	43197334	rs149419129	C	T	p.Val682Ile	missense_variant	7.11846e-05	0.00242524
15	43203233	rs150037117	C	T	p.Arg554Gln	missense_variant	5.16944e-05	5.33561e-05
15	43220725	rs150530456	C	T	c.100+1G>A	splice_donor_variant	3.82049e-05	1.33804e-05
15	43206562	rs199505318	G	C	p.Asn462Lys	missense_variant	0	0.000399829
15	43215172	rs200509497	G	A	p.Ser118Leu	missense_variant	2.54226e-05	0.00013323
15	43206507	rs368667184	C	A	p.Ala481Ser	missense_variant	0	1.33472e-05
15	43203258	rs369068948	C	T	p.Gly546Ser	missense_variant	0.000116101	5.34716e-05
15	43210329	rs369798244	G	A	c.654+6C>T	splice_region_variant	3.39149e-06	0.000320676
15	43215265	rs370209252	C	T	p.Arg87Gln	missense_variant	5.08475e-06	0.000346593
15	43203250	rs375076769	G	C	p.Phe548Leu	missense_variant	0	4.00513e-05
15	43197328	rs375723304	C	T	p.Val684Met	missense_variant	3.98295e-05	2.66923e-05
15	43203198	rs376680136	C	T	p.Ala566Thr	missense_variant	2.03396e-05	0.000133747
15	43206339	rs45495503	C	A	p.Ala537Ser	missense_variant	0	1.33608e-05
15	43206339	rs45495503	C	T	p.Ala537Thr	missense_variant	0.00147879	0.000213424
15	43207195	rs45498491	G	A	c.1318+4C>T	splice_region_variant	0.0206831	0.00341242
15	43207238	rs45594632	G	A	p.Arg427Cys	missense_variant	0.00578212	0.000799744
15	43206281	rs528765965	A	G	p.Met131Thr	missense_variant	2.45298e-05	0.000858108
15	43208247	rs555199291	G	A	p.Ala353Val	missense_variant	0	0.000386388
15	43210328	rs72721553	C	T	c.654+7G>A	splice_region_variant	0.0301933	0.00427943
15	43209271	rs746253889	A	G	c.832+3T>C	splice_region_variant	0	2.6693e-05
15	43209456	rs752012971	T	C	c.655-5A>G	splice_region_variant	8.49673e-07	5.34616e-05
15	43203222	rs75424023	C	T	p.Glu558Lys	missense_variant	4.40676e-05	0.00493794
15	43216376	rs762673535	G	A	p.Arg30Cys	missense_variant	1.27113e-05	0.00021351
15	43201962	rs767168117	C	T	p.Glu599Lys	missense_variant	2.62704e-05	1.33547e-05
15	43206504	rs769054528	G	A	p.Pro482Ser	missense_variant	8.47517e-07	2.6688e-05
15	43209292	rs773238087	C	A	p.Ala272Ser	missense_variant	0	2.66887e-05
15	43215284	rs773488811	T	C	p.Ile81Val	missense_variant	2.5423e-06	8.01175e-05
15	43208782	rs778309271	G	A	c.833-7C>T	splice_region_variant	0	4.0032e-05
15	43206398	rs899065425	T	G	p.His517Pro	missense_variant	0	5.33917e-05
15	43206242	rs946419201	G	A	p.Pro144Leu	missense_variant	0	0.000329013
